# Clinical, neuropathological, and biochemical characterization of ALS in a large CHCHD10 R15L family

**DOI:** 10.1101/2025.09.22.25335938

**Authors:** Justin Y. Kwan, Christian I. Lantz, Vlad A. Korobeynikov, Allison Snyder, Xiaoping Huang, Taryn Haselhuhn, Katherine N. Dore, Angelo Madruga, Laura E. Danielian, Alice B. Schindler, Ruth Chia, Memoona Rasheed, Jody Crook, Marcell Szabo, Makayla Portley, Carolyn M. Sherer, Monique C. King, Tzu-Hsiang Huang, Peter Kosa, Bibiana Bielekova, Michael E. Ward, Chris Grunseich, Neil A. Shneider, Bryan J. Traynor, Derek P. Narendra

## Abstract

Familial forms of ALS are potential candidates for gene-directed therapies, but many recently identified genes remain poorly characterized. Here, we provide a comprehensive clinical, neuropathological, and biochemical description of fALS caused by the heterozygous p.R15L missense mutation in the gene CHCHD10. Using a cross-sectional study design, we evaluate five affected and nine unaffected individuals from a large seven-generation pedigree with at least 68 affected members. The pedigree suggests a high (68 - 81%) but incomplete disease penetrance. Through cloning of the disease-allele from distant members of the family, we establish the disease haplotype in the family. Notably, the haplotype was distinct from that of a previously reported p.R15L mutation carrier with ALS, demonstrating that the variant is in a mutational hotspot. The clinical presentation was notable for being highly stereotyped; all affected individuals presented with the rare ALS variant Flail Arm Syndrome (FAS; also known as, brachial amyotrophic diplegia or Vulpian-Bernhardt Syndrome), suggesting greater involvement of the cervical spinal cord. Consistently, neuropathology from one family member demonstrated substantially increased CHCHD10 protein aggregation and neuronal loss (though absent TDP-43 pathology) in the cervical vs. lumbar spinal cord. This FAS phenotype could be captured by a simple timed finger tapping task, suggesting potential utility for this task as a clinical biomarker. Additionally, through analysis of fibroblast lines from 12 mutation carriers, isogenic iPSC cells, and a knockin mouse model, we determined that CHCHD10 with the R15L variant is stably expressed and retains substantial function both in cultured cells and *in vivo*, in contrast to prior reports. Conversely, we find loss of function (LoF) variants are more common in the population but are not associated with a highly penetrant form of ALS in the UK Biobank (31 in controls; 0 in cases). Together, this argues against LoF and in favor of toxic gain-of-function as the mechanism of disease pathogenesis, similar to the myopathy-causing variants in CHCHD10 (p.G58R and p.S59L). Finally, through proteomic analysis of CSF of variant carriers, we identify that CHCHD10 protein levels are elevated approximately 2-fold in mutation carriers, and that affected and unaffected individuals are differentiated by elevation of two neurofilaments: neurofilament light chain (NfL) and Peripherin (PRPH). Collectively, our findings help set the stage for gene-directed therapy for a devasting form of fALS, by establishing the likely disease mechanism and identifying clinical and fluid biomarkers for target engagement and treatment response.
