## Supplementary material for "Clinical, neuropathological, and biochemical characterization of ALS in a large CHCHD10 R15L family": Table S1

### Sheet: Affected sib groups
Sib group number	Generation	No. with ALS	Total Sibs	% with ALS
1	VI	2	5	0.4
2*		1	NA	NA
3		6	9	0.666667
4		1	1	1
5		1	6	0.166667
6		1	8	0.125
7		1	5	0.2
8		2	2	1
9	V	3	12	0.25
10		2	7	0.285714
11		2	6	0.333333
12		1	9	0.111111
13		1	2	0.5
14		2	3	0.666667
15		1	3	0.333333
16		1	3	0.333333
17		1	9	0.111111
18		1	1	1
19	IV	2	7	0.285714
20		2	14	0.142857
21		1	9	0.111111
22		5	5	1
23		1	3	0.333333
24		4	9	0.444444
25		2	4	0.5
26		5	8	0.625
27		2	4	0.5
28	III	2	8	0.25
29		5	10	0.5
30		3	11	0.272727
31	II	4	8	0.5
32	I	1	8	0.125
	Total	68	199	0.341709
* was excluded from analysis as number of siblings in sibling group was unknown.

### Sheet: Parents of affected sig groups
Generation	Affected parent	No affected parent	Percent Affected
II	1	0	1
III	3	0	1
IV	8	1	0.888889
V	9	1	0.9
VI	5	4	0.555556
Total	26	6	0.8125

### Sheet: Clinical summary
Participant	AAO	Age at Death	Age at Evaluation	Disease Duration Deceased	Disease Duration Living
Median	58	67	62.5	8	4
Min	35	48	61	4	2
Max	71	82.5	68	18	5
Count	17	11	4	11	5
